# A Methodological Checklist for fMRI Drug Cue Reactivity Studies: Development and Expert Consensus

**DOI:** 10.1101/2020.10.17.20214304

**Authors:** Hamed Ekhtiari, Mehran Zare-Bidoky, Arshiya Sangchooli, Amy C. Janes, Marc J. Kaufman, Jason A. Oliver, James J. Prisciandaro, Torsten Wüstenberg, Raymond F. Anton, Patrick Bach, Alex Baldacchino, Anne Beck, James M. Bjork, Judson Brewer, Anna Rose Childress, Eric D. Claus, Kelly E. Courtney, Mohsen Ebrahimi, Francesca M. Filbey, Dara G. Ghahremani, Peyman Ghobadi Azbari, Rita Z. Goldstein, Anna E. Goudriaan, Erica N. Grodin, J. Paul Hamilton, Colleen A. Hanlon, Peyman Hassani-Abharian, Andreas Heinz, Jane E. Joseph, Falk Kiefer, Arash Khojasteh Zonoozi, Hedy Kober, Rayus Kuplicki, Qiang Li, Edythe D. London, Joseph McClernon, Hamid R. Noori, Max M. Owens, Martin Paulus, Irene Perini, Marc Potenza, Stéphane Potvin, Lara Ray, Joseph P. Schacht, Dongju Seo, Rajita Sinha, Michael N. Smolka, Rainer Spanagel, Vaughn R. Steele, Elliot A. Stein, Sabine Steins-Loeber, Susan F. Tapert, Antonio Verdejo-Garcia, Sabine Vollstädt-Klein, Reagan R. Wetherill, Stephen J. Wilson, Katie Witkiewitz, Kai Yuan, Xiaochu Zhang, Anna Zilverstand

## Abstract

**Background:** Cue reactivity is one of the most frequently used paradigms in functional magnetic resonance imaging (fMRI) studies of substance use disorders (SUDs). While there have been promising results elucidating the neurocognitive mechanisms of SUDs and SUD treatments, the interpretability and reproducibility of these studies is limited by incomplete reporting of participant characteristics, task design, craving assessment, scanning preparation and analysis decisions in fMRI drug cue reactivity (FDCR) experiments. This hampers clinical translation, not least because systematic review and meta-analysis of published work is difficult. This consensus paper and Delphi study aims to outline the important methodological aspects of FDCR research, present structured recommendations for more comprehensive methods reporting, and review the FDCR literature to assess the reporting of items that are deemed important.

**Methods:** Fifty-five FDCR scientists from around the world participated in this study. First, an initial checklist of items deemed important in FDCR studies was developed by several members of the Enhanced NeuroImaging Genetics through Meta-Analyses (ENIGMA) Addiction working group based on a systematic review. Using a modified Delphi consensus method, all experts were asked to comment on, revise or add items to the initial checklist, and then to rate the importance of each item in subsequent rounds. The reporting status of items in the final checklist was investigated in 108 recently published FDCR studies identified through a systematic review.

**Results:** By the final round, 38 items reached the consensus threshold and were classified under 7 major categories: “Participant Characteristics”, “General fMRI Information”, “General Task Information”, “Cue Information”, “Craving Assessment Inside Scanner”, “Craving Assessment Outside Scanner” and “Pre- and Post-Scanning Considerations”. The review of the 108 FDCR papers revealed significant gaps in the reporting of the items considered important by the experts. For instance, while items in the “general fMRI reporting” category were reported in 90.5% of the reviewed papers, items in the “pre- and post-scanning considerations” category were reported by only 44.7% of reviewed FDCR studies.

**Conclusion:** Considering the notable and sometimes unexpected gaps in the reporting of items deemed to be important by experts in any FDCR study, the protocols could benefit from the adoption of reporting standards. This checklist, a living document to be updated as the field and its methods advance, can help improve experimental design, reporting, and the widespread understanding of the FDCR protocols. This checklist can also provide a sample for developing consensus statements for protocols in other areas of task-based fMRI.
