## Supplementary Tables 4,5 for "A Methodological Checklist for fMRI Drug Cue Reactivity Studies: Development and Expert Consensus"

### Sheet: Long Form
Supplementary Table 4: ENIGMA Addiction Cue Reactivity (ACRI) Checklist, 2020 Version, Long Form
The ENIGMA-ACRI checklist is designed to provide a short list of the main items that every fMRI drug cue reactivity study should consider in the final report/paper. These items are designed as simple questions to appraise articles with Yes or No answers. Authors could provide a filled checklist including the line/page where the item is addressed in the manuscript as a supplement in the process of…
No.	Categories	Sub-Categories	Main Items to Report	Page/Line	Specific Recommendation
1	Participant characteristics	Inclusion/Exclusion Criteria	1.1. Inclusion and exclusion criteria for all participant groups		1.1.1. Include specific diagnostic criteria/measurement tools for conditions that were included and those that were excluded.
					1.1.2. Clearly specify methods used to assess any diagnostic/dimensional criteria (e.g., SCID, MINI, and their versions).
					1.1.3. Report the qualification of the person who has applied these criteria (e.g., clinical psychologist, institute secretary, psychiatrist, etc.).
					1.1.4. Report how participants were assigned to different groups in studies in which participants are assigned to more than one group.
					1.1.5. Explain the rationale for criteria selected for recruitment (e.g., if only males are included).
					1.1.6. Report whether methods for any additional subgroups and adjusted analyses were preregistered before or not (i.e., protocol paper, registration websites, and etc.).
		Basic Demographics	1.2. Age and sex/gender for all participant groups		1.2.1. Report the number of males/females in the sample included in the reported analyses. There are studies which have reported the ratio in the recruited sample without reporting the ratio in the sample included in the analyses.
		Advanced Demographics I	1.3. Education or a measurement of intelligence for all participant groups
		Advanced Demographics II	1.4. Race or ethnicity for all participant groups
		Psychiatric Profile	1.5. Any categorical or dimensional measurement of psychopathologies other than substance use disorder		1.5.1. Report psychiatric comorbidities using diagnostic criteria (e.g., DSM) or questionnaires to assess the level of psychiatric comorbidities (for example, a quantitative assessment of depression or anxiety using various questionnaires).
		Handedness	1.6. Handedness for all participant groups		1.6.1. Use validated handedness inventories like the Edinburgh Handedness Inventory. The effect of handedness in the laterality of fMRI drug cue reactivity and its significance is still unclear. However, this effect can be explored with reproducible reporting of the handedness in the shared databases.
		Substance Use Profile-Main Drug	1.7. Route(s) of administration for the main substance (if it is obvious, it does not need to be reported; i.e., there is only one route of administration for cigarette smokers or alcohol drinkers)		1.7.1. Report the breakdown of the main drug by type and route.
		Substance Use Profile-Main Drug	1.8. Current and lifetime use pattern/severity for the main drug of use for all participant groups		1.8.1. Report the exact measures and instruments used to assess current (e.g., last few days, last month, last 3 months, etc.) and lifetime substance use (e.g., questions, questionnaires or lab tests).
					1.8.2. Report whether/how derived variables from these severity measures have been used in fMRI drug cue reactivity analysis (whether they're used as variables of interest or a regressed out variable, for example).
					1.8.3. Include biological markers of drug use/severity (if available).
		Substance Use Profile-Other Drugs	1.9. Measures of current or lifetime use pattern/severity for drugs, other than the main drug of use, for all participant groups		1.9.1. Report the current and lifetime patterns and severity of use of other substances and potential use disorders.
		Abstinence Status	1.10. Days/hours/minutes since last use (duration of abstinence) and how abstinence was verified for all participant groups		1.10.1. Report a clear definition of abstinence, its assessment methods (e.g., timeline followback, urine toxicology, monitoring (i.e., breathalyzer or CO measures), clinical interviews, etc.), and the reference time point (i.e., recruitment or scanning).
		Addiction Treatment Status	1.11. Treatment status for all participant groups, (i.e., non-treatment seeking active users, treatment-seeking active users, undergoing active treatment, treated and abstinent, relapsed after treatment, etc.)		1.11.1. Specify the number and the nature of treatment episodes if participants have undergone multiple unsuccessful treatment episodes.
					1.11.2. Report the level of motivation to discontinue substance use for active drug users.
					1.11.3. Report whether they are on medication to treat their SUD.
		General Recommendations			1.0.1. Probe and report a measure of income or sociodemographic status however the effect of this demographic dimension in fMRI drug cue reactivity is not explored yet.
					1.0.2. Report BMI for all participant groups.
					1.0.3. Report the menstrual status (e.g., days since the first day of last menstrual period (LMP) or menstrual phase/status) in female participants.
2	General fMRI Information	fMRI pulse sequence and other acquisition details	2.1. fMRI data acquisition details		2.1.1. Report fMRI data acquisition details based on the available checklists (e.g., COBIDAS). FMRI data acquisition details might have explicit effects on drug cue reactivity results, e.g., number of head coil channels, as higher channels (32 compared to 8) might be associated with better SNR in cortex with the cost of losing signal in the deep parts of the brain.
		fMRI preprocessing pipeline and other details	2.2. fMRI preprocessing details		2.2.1. Report fMRI preprocessing details based on the available checklists (e.g., COBIDAS). There are items in the preprocessing steps that might have an effect on fMRI drug cue reactivity results. For example, higher FWHM might be related to the loss of signal in small nuclei.
					2.2.2. Report motion differences between participant groups (i.e., individuals with an SUD vs. controls) as higher motion during the drug-related blocks compared to neutral blocks might act as a confounder.
					2.2.3. Report quality control measures, artefact detection methods and the threshold to exclude participants with heavy movement.
		fMRI Data Processing	2.3. Section for fMRI analyses and statistical modeling details		2.3.1. Report fMRI single-subject level and group level processing steps based on the standard checklists (e.g., COBIDAS).
					2.3.2. Report whether GLM analyses are random, mixed, or fixed effects for inclusion in future meta-analyses.
					2.3.3. Report all covariates used for each model and whether or not demeaning was done for covariates of interest.
					2.3.4. Report any publicly available tool/software use (e.g., SPM, AFNI, FSL, etc.)
					2.3.5. Report any attempt for preregistration of data processing methods.
					2.3.6. Report methods that are used to control for multiple comparisons error and spatial autocorrelations.
					2.3.7. Report the definition of the ROIs for studies using an ROI approach.
					2.3.8. Provide effect sizes for all reported statistics.
		fMRI Data Reporting	2.4. Basic whole-brain response to drug cues		2.4.1. Report the second-level maps or activation foci therein of each study group singly, as well as group-difference map (e.g., between clinical group and control group) (if applicable) in the results or the supplements as a figure or table (foci coordinates and stats) with details on the thresholding measures and quantities. Even if the paper has other analyses (e.g., task-based connectivity),…
					2.4.2. Report beta-values for both conditions (craving and neutral) as an "activation" in the mPFC during craving could be explained by a de-activation in the control condition.
					2.4.3. Report the contrast map for other included conditions ((e.g., multiple drug stimuli, affective images, other active control) If other conditions are included.
					2.4.4. Provide effect size map, non-thresholded statistical map, and the data in an accessible repository (e.g., OSF, NIMH/NIAAA data archive, GitHub, Neurovault, etc.).
					2.4.5. It is understandable that researchers who are not using conventional whole-brain GLM based methods (i.e., ICA, Graph Theory, PPI connectivity, ROI only analysis, etc.) or developing other innovative and non-conventional methods might face difficulties to report "whole-brain response to drug cues". It is still recommended for these studies to consider strategies for reporting whole-brain re…
		General Recommendations			2.0.1. Refer to standard checklists (e. g., COBIDAS) for items in this category. Items in the ENIGMA ACRI checklist are designed to be dichotomous (Yes or No), however, there is a continuum for the details to be reported. provide as much detail as available.
3	General Task Information	Task Design	3.1. Task structure (Event, Block or Mixed (events in blocks))
		Number of Task Components	3.2. Number of runs (if more than one), blocks (for block-designed studies), and events (including drug cues, control cues, fixations, etc.)		3.2.1. Explicitly define terms such as "block", "event", "session", "run" etc., with reference to standard checklists (e.g., COBIDAS) given the ambiguity surrounding these terms.
		Requested Engagement	3.3. Instructions to the study participants on how to engage with the cues		3.3.1. Report the details of the given instructions on how to engage (interact) with cues and provide the exact text of the instruction. The interactions may be passive viewing (if there was explicitly no instruction or if they were asked to do nothing), free craving, attentive viewing, rating or classifying each cue, spatial cueing, inhibiting craving, etc.
		Temporal information of the event/block duration	3.4. Duration of each cue (for both event and blocked-design tasks) and the total block duration (for blocked-design tasks)
		Temporal Information of the Task	3.5. Total task duration		3.5.1. Report the duration of all sections of the task between the cues/events/blocks and within them.
		Order of Blocks/Events	3.6. Order of block types (e.g., drug, control) (for blocked-designs) or event types (e.g., drug, control) (for event-related designs) (The order can be fully randomized (randomized and different between subjects), pseudorandomized (identical between subjects, but randomized once for the order of events/blocks), or not randomized (fixed order like neutral-drug-neutral-drug for all subjects)		3.6.1. Report if the stimulus presentation was optimized using any software (e.g., genetic algorithm, optseq).
		Data and resource-sharing	3.7. Sharing the behavioral task code or source images		3.7.1. Provide the task code and the code used for generating these sequences (i.e., GitHub or OSF platforms).
4	Cue Information	Sensory Modality of Cues	4.1. Modality(ies) of utilized drug and neutral/control cues (The modalities can be word, picture, smell, taste, tactile, audio script, written script, imagination, silent video, audiovisual video, paraphernalia, substance itself, or mixed.)		4.1.1. Provide an overview of the range of values for important characteristics of chosen cues. In the case of visual cues, this could be in the form of describing the complexity, luminance, and hue of cues. For auditory cues, this could consist of describing the volume and frequency, and for scripts, it could be font and typeface.
					4.1.2. Report the amount of the substance and its method of delivery (i.e., oral, IV), If the substance itself is administered as a cue (e.g., very small amounts of alcohol or cigarette smoke).
		Sources of Cues, Development	4.2. Source of drug and neutral/control cues		4.2.1. Report the exact source of acquiring the cues If the cues are newly developed, or cite the relevant references if they are from other already developed sources. If the stimulus set is newly developed, criteria used for stimulus selection should be specified (e.g., exclusion of people in images, paraphernalia only). If a subset of developed sources was used, indicate what criteria were used…
					4.2.2. List the stimulus identifiers in the appendix or supplementary material of the paper, if the cue sources include stimulus identifiers
		Sources of Cues, Validation	4.3. Extent of prior validation of drug and neutral/control cues used in the study (Drug and neutral/control cues in a study might be not validated, validated by assessing the craving induction of each cue individually using simple-item craving instruments like single-item VAS, or using standardized instruments of craving assessment and emotion or stress reactivity)		4.3.1. Provide the details of the validation process. Even if the validation has been done in another study, the validation study should be cited and then the validation process of the cues should be briefly introduced as well.
		Drug and Neutral/Control Cue Content	4.4. Content of drug cues and its relationship to the targeted drug (These include stimulus related to the drug, stimulus related to instruments of drug use, stimulus related to various stages of drug use (i.e., "beginning" or "end" stimuli (lit cigarette vs. ashtray)), stimulus related to drug intake, stimulus related to typical drug consumption environments, stimulus related to preparation of d…		4.4.1. Explicitly report if they are willing to share their drug and neutral/control cue database/task in the published paper. Providing a reliable link (like GitHub or other open science repositories) to a shared database inside the paper is the ideal scenario, meanwhile, facing copyright concerns for the drug cues collected from the web or other copyright-protected resources might limit this po…
					4.4.2. Explain the nature of neutral/control cues and why they were chosen, as they might belong to several types in terms of their content.
		Neutral/Control Matching to Drug-Cues for Physical Features	4.5. Factors for which drug and neutral/control cues have been matched (color, brightness, hue, content, complexity, scrambled drug cue, etc.)
		General Recommendations			4.0.1. Report the characteristics of the cue sets used when a task is repeated if a study involves a longitudinal design.
					4.0.2. Control and report being naïve to drug cue exposure or previous experiences of cue exposure before the target study. Recent evidence shows participants will respond differently to drug cues in the second exposure. However, asking people to report cue exposure outside of the target study might be complex.
					4.0.3. Report whether and how drug and neutral/control cues were tailored for each participant. Drug and neutral/control cue tailoring could involve asking participants to choose cues from a cue database or developing participant-specific cues based on consultation with individual participants. Details of the individualization protocol should be provided.
5	Craving Assessment Inside Scanner	Craving Assessment inside Scanner, Presence	5.1. Craving assessment inside the scanner
		Craving Assessment inside Scanner, Time Points	5.2. Description of the time points at which craving-related assessment is performed inside the scanner (e.g., before and/or after each cue/event/block/trial/scan/run/session) (Yes/No/Not Applicable [in case when there is no assessment inside the scanner])		5.2.1. Report the timeframe of craving assessment (i.e., now (after cue presentation) or during cue presentation).
		Craving Assessment Inside Scanner, Instrument(s)	5.3. Description of the instrument(s) used to assess craving and craving-related constructs inside the scanner (Yes/No/Not Applicable [in case when there is no assessment inside the scanner])		5.3.1. Report the exact characteristics of the instrument(s) used to assess craving and craving constructs (i.e., urge, desire, interest, like vs. want, etc.) inside the scanner, including number of items, range of possible responses, whether it was VAS or Likert, internal consistency and whether any transformations were applied to the instrument and its scores prior to the data collection and an…
					5.3.2. Cite any relevant sources of instruments, and whenever possible provide the exact wording of the craving question(s).
					5.3.3. Provide information on the start position of the slider, when using VAS or other continuous scales with a slider (e.g., in the middle or lateral ends of the scales).
					5.3.4. Report information on the reliability of the instrument if the instrument(s) administered repeatedly before/during/after scanning.
		Craving Assessment Inside Scanner, Technology	5.4. Description of the hardware used to obtain participant responses, with specifications of models and brands of devices, if necessary (e.g., response box, fiber-optic pad) (Yes/No/Not Applicable [in case when there is no assessment inside the scanner])
		General Recommendations			5.0.1. Report analyses related to the craving measurements, i.e., whether they differed between the main group and control(s) or from pre- to post-scan.
					5.0.2. Probe and report physiological correlates of craving (i.e., skin conductance, heart rate, temperature, respiration, and blood volume pulse amplitude) before/during/after cue presentation.
6	Craving Assessment Outside Scanner	Craving Assessment Outside Scanner, Presence	6.1. Any craving-related assessment outside the scanner		6.1.1. Probe and report craving assessment outside or inside the scanner in FDCR tasks. The assessment of cue-induced craving is of great relevance to the validity of the FDCR task. Thus, the authors should at least clarify whether they have considered including a craving assessment inside/outside the scanner, even if they have finally decided not to report the results.
		Craving Assessment Outside Scanner, Time Points	6.2. Description of the time points at which craving-related assessment is performed outside the scanner (e.g., immediate before entering the scanner, immediately after exiting the scanner, etc.) (Yes/No/Not Applicable [in case when there is no assessment outside the scanner])
		Craving Assessment Outside Scanner, Instrument(s)	6.3. Description of the instrument(s) used to assess craving and craving-related constructs outside the scanner (Yes/No/Not Applicable [in case when there is no assessment outside the scanner])		6.3.1. Report the exact characteristics of the instrument(s) to assess craving and craving constructs (i.e., urge, desire, interest, like vs. want, etc.) outside the scanner, including number of items, range of responses, internal consistency, and whether it was VAS or Likert, and whether any transformations were applied to the instrument and its scores prior to the data collection and analysis.
					6.3.2. Cite any relevant sources of instruments, and whenever possible provide the exact wording of the craving question(s).
					6.3.3. Report that the instrument is self-assessed or experimenter assessed.
					6.3.4. Report the timeframe of craving assessment (i.e., now or during the scan).
		General Recommendations			6.0.1. Report analyses related to the craving measurements, i.e., whether they differed between the main group and control(s) or from pre to post scan.
					6.0.2. Probe and report physiological correlates of craving (i.e., skin conductance, heart rate, temperature, respiration, and blood volume pulse amplitude) before/during/after cue presentation.
					6.0.3. Probe cue-provoked behaviors (e.g., drug-seeking or using behaviors) after scanning, whenever possible.
7	Pre- and Post-scanning considerations	Pre-scanning Training and Familiarization	7.1. Procedure to train/familiarize participants with the task/scanner before the scanning		7.1.1. Report both task training and scanner familiarization procedures before scanning. Familiarization can be done using various methods e.g., describing the situation for the participants, entering the subjects to mock scanners. Training can be done by letting the participants do the task outside the scanner.
		Pre-scanning Drug and Smoking Consumption	7.2. Whether participants were allowed to smoke or use other drugs prior to scanning		7.2.1. Report the time interval between the last use of nicotine and other drugs and scanning.
					7.2.2. Consider and report the consumption of caffeine, prescribed medications, or food eaten based on the context of the study (e.g., controlling the time and the quantity of consumption). For instance, for the assessment of alcohol craving, it is essential to control for liquid intake prior to scanning since drinking high amounts of water can blunt alcohol craving.
		Other Tasks and Procedures in the Imaging Session	7.3. Presence and order of other tasks and procedures (e.g., resting fMRI or DTI before drug cue reactivity, familiarization, etc.) in the imaging session
		Post-scanning Craving Management	7.4. Steps taken to reduce participant craving after performing the task
		General Recommendations			7.0.1. Report the elements that might change the fMRI drug cue reactivity as potentially partially state-dependent data, across the study days (i.e., time of scanning during the day considering the diurnal variation in responding to cues) or between studies (i.e., sequence of imaging tasks/protocols) to make sure that the result is representing a data unconfounded by procedural differences.
					7.0.2. Explicitly report the participants' drug use expectancy, even though the potentials for having access or expectation of drug use after the cue exposure process is usually implicit in the study setting and inclusion/exclusion criteria. It has been shown that the participants' expectancy for drug use might influence cue reactivity. Participants who expect that they might have access to drugs…
					7.0.3. Report a measure of sleepiness or alertness before fMRI drug cue reactivity.
*We strongly recommend that this checklist be read in conjunction with the ENIGMA-ACRI checklist development and consensus paper. The paper should be cited when using the checklist as well.

### Sheet: Short Form
Supplementary Table 5: ENIGMA Addiction Cue Reactivity (ACRI) Checklist, 2020 Version, Short Form
The ENIGMA-ACRI checklist is designed to provide a short list of the main items that every fMRI drug cue reactivity study should consider in the final report/paper. These items are designed as simple questions to appraise articles with Yes or No answers. Authors could provide a filled checklist including the line/page where the item is addressed in the manuscript as a supplement in the process of…
No.	Categories	Sub-Categories	Main Items to Report	Page/Line
1	Participant characteristics	Inclusion/Exclusion Criteria	1.1. Inclusion and exclusion criteria for all participant groups
		Basic Demographics	1.2. Age and sex/gender for all participant groups
		Advanced Demographics I	1.3. Education or a measurement of intelligence for all participant groups
		Advanced Demographics II	1.4. Race or ethnicity for all participant groups
		Psychiatric Profile	1.5. Any categorical or dimensional measurement of psychopathologies other than substance use disorder
		Handedness	1.6. Handedness for all participant groups
		Substance Use Profile-Main Drug	1.7. Route(s) of administration for the main substance (if it is obvious, it does not need to be reported; i.e., there is only one route of administration for cigarette smokers or alcohol drinkers)
		Substance Use Profile-Main Drug	1.8. Current and lifetime use pattern/severity for the main drug of use for all participant groups
		Substance Use Profile-Other Drugs	1.9. Measures of current or lifetime use pattern/severity for drugs, other than the main drug of use, for all participant groups
		Abstinence Status	1.10. Days/hours/minutes since last use (duration of abstinence) and how abstinence was verified for all participant groups
		Addiction Treatment Status	1.11. Treatment status for all participant groups, (i.e., non-treatment seeking active users, treatment-seeking active users, undergoing active treatment, treated and abstinent, relapsed after treatment, etc.)
2	General fMRI Information	fMRI pulse sequence and other acquisition details	2.1. fMRI data acquisition details
		fMRI preprocessing pipeline and other details	2.2. fMRI preprocessing details
		fMRI Data Processing	2.3. fMRI analyses and statistical modeling details
		fMRI Data Reporting	2.4. Basic whole-brain response to drug cues
3	General Task Information	Task Design	3.1. Task structure (Event, Block or Mixed (events in blocks))
		Number of Task Components	3.2. Number of runs (if more than one), blocks (for block-designed studies), and events (including drug cues, control cues, fixations, etc.)
		Requested Engagement	3.3. Instructions to the study participants on how to engage with the cues
		Temporal information of the event/block duration	3.4. Duration of each cue (for both event and blocked-design tasks) and the total block duration (for blocked-design tasks)
		Temporal Information of the Task	3.5. Total task duration
		Order of Blocks/Events	3.6. Order of block types (e.g., drug, control) (for blocked-designs) or event types (e.g., drug, control) (for event-related designs) (The order can be fully randomized (randomized and different between subjects), pseudorandomized (identical between subjects, but randomized once for the order of events/blocks), or not randomized (fixed order like neutral-drug-neutral-drug for all subjects)
		Data and resource-sharing	3.7. Sharing the behavioral task code or source images
4	Cue Information	Sensory Modality of Cues	4.1. Modality(ies) of utilized drug and neutral/control cues (The modalities can be word, picture, smell, taste, tactile, audio script, written script, imagination, silent video, audiovisual video, paraphernalia, substance itself, or mixed.)
		Sources of Cues, Development	4.2. Source of drug and neutral/control cues
		Sources of Cues, Validation	4.3. Extent of prior validation of drug and neutral/control cues used in the study (Drug and neutral/control cues in a study might be not validated, validated by assessing the craving induction of each cue individually using simple-item craving instruments like single-item VAS, or using standardized instruments of craving assessment and emotion or stress reactivity)
		Drug and Neutral/Control Cue Content	4.4. Content of drug cues and its relationship to the targeted drug (These include stimulus related to the drug, stimulus related to instruments of drug use, stimulus related to various stages of drug use (i.e., "beginning" or "end" stimuli (lit cigarette vs. ashtray)), stimulus related to drug intake, stimulus related to typical drug consumption environments, stimulus related to preparation of d…
		Neutral/Control Matching to Drug-Cues for Physical Features	4.5. Factors for which drug and neutral/control cues have been matched (color, brightness, hue, content, complexity, scrambled drug cue, etc.)
5	Craving Assessment Inside Scanner	Craving Assessment inside Scanner, Presence	5.1. Craving assessment inside the scanner
		Craving Assessment inside Scanner, Time Points	5.2. Description of the time points at which craving-related assessment is performed inside the scanner (e.g., before and/or after each cue/event/block/trial/scan/run/session) (Yes/No/Not Applicable [in case when there is no assessment inside the scanner])
		Craving Assessment Inside Scanner, Instrument(s)	5.3. Description of the instrument(s) used to assess craving and craving-related constructs inside the scanner (Yes/No/Not Applicable [in case when there is no assessment inside the scanner])
		Craving Assessment Inside Scanner, Technology	5.4. Description of the hardware used to obtain participant responses, with specifications of models and brands of devices, if necessary (e.g., response box, fiber-optic pad) (Yes/No/Not Applicable [in case when there is no assessment inside the scanner])
6	Craving Assessment Outside Scanner	Craving Assessment Outside Scanner, Presence	6.1. Any craving-related assessment outside the scanner
		Craving Assessment Outside Scanner, Time Points	6.2. Description of the time points at which craving-related assessment is performed outside the scanner (e.g., immediate before entering the scanner, immediately after exiting the scanner, etc.) (Yes/No/Not Applicable [in case when there is no assessment outside the scanner])
		Craving Assessment Outside Scanner, Instrument(s)	6.3. Description of the instrument(s) used to assess craving and craving-related constructs outside the scanner (Yes/No/Not Applicable [in case when there is no assessment outside the scanner])
7	Pre- and Post-scanning considerations	Pre-scanning Training and Familiarization	7.1. Procedure to train/familiarize participants with the task/scanner before the scanning
		Pre-scanning Drug and Smoking Consumption	7.2. Whether participants were allowed to smoke or use other drugs prior to scanning
		Other Tasks and Procedures in the Imaging Session	7.3. Presence and order of other tasks and procedures (e.g., resting fMRI or DTI before drug cue reactivity, familiarization, etc.) in the imaging session
		Post-scanning Craving Management	7.4. Steps taken to reduce participant craving after performing the task
*We strongly recommend that this checklist be read in conjunction with the ENIGMA-ACRI checklist development and consensus paper. The paper should be cited when using the checklist as well.
